# Allele-Specific MicroRNA-Binding Variants at Colorectal Cancer Risk Loci in a Hispanic/Latino Population: An Integrative GWAS, All of Us, and Epigenomic Analysis

**DOI:** 10.64898/2026.09.16.26363169

**Authors:** Sheikh Shafin Ahmad, Md Zahirul Islam Khan, Sourav Roy

**Affiliations:** Department of Environmental Science and Engineering, University of Texas at El Paso, El Paso, TX 79968, USA; The Border Biomedical Research Center, University of Texas at El Paso, El Paso, TX 79968, USA; Department of Biological Sciences, University of Texas at El Paso, El Paso, TX 79968, USA

**Keywords:** colorectal cancer, miRNA, SNP, microRNA binding, Hispanic health disparities, All of Us Research Program

## Abstract

Colorectal cancer (CRC) disproportionately affects Hispanic individuals, who remain underrepresented in genomic discovery and lack ancestry-matched functional resources. Many CRC risk variants are non-coding, and those in 3′ untranslated regions (3′ UTRs) can alter microRNA (miRNA) binding sites and reprogram post-transcriptional gene regulation. Here, we identify allele-specific miRNA-binding variants at CRC risk loci within the Hispanic population using a discovery pipeline anchored to Hispanic-relevant resources. CRC-associated 3′ UTR variants were compiled from the GWAS Catalog, further verified in Hispanic/Latino individuals using the All of Us Research Program cohort (n = 453), expanded into proxy sets using Admixed American-specific linkage disequilibrium, annotated against Ensembl transcripts, and evaluated with TargetScan and RNAhybrid. Screening of 38 CRC-associated 3′ UTR SNPs identified 19 variants that alter miRNA binding across nine genes, with each gene represented by a variant confirmed in the Hispanic cohort. Three oncogenic loci, *DCBLD2* (lead SNP rs11552978), *GREM1* (lead SNP rs10318), and *SMC1B* (rs3747239, prioritized as an AMR-specific proxy in near-complete LD with confirmed lead rs6007600), met all prioritization criteria. In each case, the risk allele disrupts a strong miRNA-binding site, while the gene shows increased tumor expression, weak correlation between expression and methylation, and an absence of local active transcriptional chromatin marks (cCREs/H3K27Ac). These results suggest that the variants promote gene overexpression through loss of miRNA-mediated repression rather than changes in promoter methylation. Overall, the study identifies non-coding CRC susceptibility variants in the Hispanic population and highlights *DCBLD2, GREM1*, and *SMC1B* as strong candidates for functional validation.
