## Supplemental Tables for "Allele-Specific MicroRNA-Binding Variants at Colorectal Cancer Risk Loci in a Hispanic/Latino Population: An Integrative GWAS, All of Us, and Epigenomic Analysis"

### Sheet: Table S1 GWAS SNPs
GWAS Data
SNPs	Locus	Chromosome No	Chromosome Position	Mapped Gene	Context	Risk Allele Frequency	P-value	OR or BETA	95% CI	Trait	Mapped Trait URL	PubMed ID
rs12144319	1p32.3	1	54780362	TTC22	3_prime_UTR_variant	0.2722	3e-11	1.07	[1.05-1.09]	colorectal cancer, colorectal adenoma	http://purl.obolibrary.org/obo/MONDO_0005575, http://www.ebi.ac.uk/efo/EFO_0005406	30510241
rs1912453	1q23.3	1	162851501	CCDC190	3_prime_UTR_variant	0.41	9e-06	1.07	[1.04-1.11]	colorectal cancer	http://purl.obolibrary.org/obo/MONDO_0005575	23266556
rs13402783	2p11.2	2	85787998	ATOH8	3_prime_UTR_variant	NR	7e-09	20.91	[7.47-58.50]	metastasis measurement, disease progression measurement	http://www.ebi.ac.uk/efo/EFO_0007675, http://www.ebi.ac.uk/efo/EFO_0008336	30738427
rs73089558	2q37.1	2	231049146	C2orf72	3_prime_UTR_variant	NR	9e-06	1.41	[1.21-1.65]	colorectal cancer, overall survival	http://purl.obolibrary.org/obo/MONDO_0005575, http://www.ebi.ac.uk/efo/EFO_0000638	38589358
rs8913	3p22.1	3	42537276	VIPR1	3_prime_UTR_variant	NR	7e-06			vascular endothelial growth factor receptor 2 level	http://purl.obolibrary.org/obo/OBA_2050125	38745123
rs1062196	3q12.1	3	98798169	DCBLD2, ST3GAL6	3_prime_UTR_variant	NR	6e-06			vascular endothelial growth factor receptor 3 level	http://purl.obolibrary.org/obo/OBA_2050140	38745123
rs11552978	3q12.1	3	98798724	ST3GAL6, DCBLD2	3_prime_UTR_variant	NR	1e-07			vascular endothelial growth factor receptor 3 level	http://purl.obolibrary.org/obo/OBA_2050140	38745123
rs10007784	4q21.21	4	81056536	BMP3	3_prime_UTR_variant	0.228	2e-06	0.5	[0.4-0.7]	colorectal cancer, inflammatory bowel disease	http://purl.obolibrary.org/obo/MONDO_0005575, http://www.ebi.ac.uk/efo/EFO_0003767	36077729
rs72716373	4q31.1	4	140385611	SCOC	3_prime_UTR_variant	0.011799	1e-06	1.72622	NR	rectum cancer	http://www.ebi.ac.uk/efo/EFO_1000657	32887889
rs2004	6p21.31	6	35088770	ANKS1A	3_prime_UTR_variant	NR	9e-09			body fat distribution, colorectal cancer	http://www.ebi.ac.uk/efo/EFO_0004341, http://purl.obolibrary.org/obo/MONDO_0005575	40874817
rs811100	6p22.3	6	24546799	KIAA0319	3_prime_UTR_variant	NR	9e-06	1.553	[NR]	colorectal cancer	http://purl.obolibrary.org/obo/MONDO_0005575	29228715
rs6900270	6q14.3	6	85504789	SNX14	3_prime_UTR_variant	NR	2e-08			blood protein amount	http://purl.obolibrary.org/obo/OBA_VT0005416	38745123
rs6913634	6q14.3	6	85494245	NT5E	3_prime_UTR_variant	NR	1e-08			blood protein amount	http://purl.obolibrary.org/obo/OBA_VT0005416	38745123
rs200141259	8q24.21	8	127417211	CASC8, PCAT1, POU5F1B	3_prime_UTR_variant	NR	2e-09	0.074	unit increase	colorectal cancer	http://purl.obolibrary.org/obo/MONDO_0005575	38872215
rs28774977	8q24.21	8	127418562	POU5F1B, PCAT1, CASC8	3_prime_UTR_variant	NR	2e-20	0.1024	unit increase	colorectal cancer	http://purl.obolibrary.org/obo/MONDO_0005575	38872215
rs72712390	8q24.21	8	127417407	CASC8, PCAT1, POU5F1B	3_prime_UTR_variant	NR	1e-15	0.0967	unit decrease	colorectal cancer	http://purl.obolibrary.org/obo/MONDO_0005575	38872215
rs1075650	9q34.11	9	129176634	IER5L, IER5L-AS1	3_prime_UTR_variant	NR	4e-06	4.721	[2.403-9.052]	colorectal mucinous adenocarcinoma	http://www.ebi.ac.uk/efo/EFO_0009361	29942513
rs117146485	9q34.3	9	135932411	UBAC1	3_prime_UTR_variant	NR	1e-06	1.62541	[1.43-1.82]	colorectal cancer	http://purl.obolibrary.org/obo/MONDO_0005575	34290314
rs1053000	10p15.2	10	3136689	PFKP	3_prime_UTR_variant	NR	3e-06			osteopontin measurement	http://www.ebi.ac.uk/efo/EFO_0021776	38745123
rs1661281	10q23.31	10	88820573	ANKRD22	3_prime_UTR_variant	NR	6e-06	5.284	[2.518-10.764]	colorectal mucinous adenocarcinoma	http://www.ebi.ac.uk/efo/EFO_0009361	29942513
rs4246215	11q12.2	11	61796827	FADS2, FEN1	3_prime_UTR_variant	NR	1e-06	1.06	[1.03-1.08]	colorectal cancer	http://purl.obolibrary.org/obo/MONDO_0005575	31089142
rs1046872	11q23.1	11	111308665	POU2AF3	3_prime_UTR_variant	NR	3e-08	0.0461	unit increase	colorectal cancer	http://purl.obolibrary.org/obo/MONDO_0005575	38872215
rs3087967	11q23.1	11	111286111	POU2AF2	3_prime_UTR_variant	NR	3e-22	0.17	[0.14-0.2] decrease	colorectal cancer	http://purl.obolibrary.org/obo/MONDO_0005575	37340002
rs3087967	11q23.1	11	111286111	POU2AF2	3_prime_UTR_variant	0.45	4e-07	1.12	[1.07-1.18]	colorectal cancer	http://purl.obolibrary.org/obo/MONDO_0005575	39392253
rs3087967	11q23.1	11	111286111	POU2AF2	3_prime_UTR_variant	NR	5e-10	0.134469	[0.092-0.177] unit increase	colorectal cancer	http://purl.obolibrary.org/obo/MONDO_0005575	38538606
rs3087967	11q23.1	11	111286111	POU2AF2	3_prime_UTR_variant	NR	1e-57	0.1107	[0.097-0.124] unit decrease	colorectal cancer	http://purl.obolibrary.org/obo/MONDO_0005575	36539618
rs3087967	11q23.1	11	111286111	POU2AF2	3_prime_UTR_variant	NR	3e-08	1.1994	NR	rectum cancer	http://www.ebi.ac.uk/efo/EFO_1000657	32887889
rs3087967	11q23.1	11	111286111	POU2AF2	3_prime_UTR_variant	NR	1e-38	0.1141	unit increase	colorectal cancer	http://purl.obolibrary.org/obo/MONDO_0005575	38872215
rs3087967	11q23.1	11	111286111	POU2AF2	3_prime_UTR_variant	NR	6e-33	1.15	[1.12-1.18]	colorectal cancer	http://purl.obolibrary.org/obo/MONDO_0005575	31089142
rs3087967	11q23.1	11	111286111	POU2AF2	3_prime_UTR_variant	0.2911	2e-31	1.12	[1.10-1.14]	colorectal cancer, colorectal adenoma	http://purl.obolibrary.org/obo/MONDO_0005575, http://www.ebi.ac.uk/efo/EFO_0005406	30510241
rs148244106	11q24.1	11	123631621	SCN3B	3_prime_UTR_variant	NR	7e-07	0.948748	[0.57-1.32] unit increase	colorectal cancer	http://purl.obolibrary.org/obo/MONDO_0005575	38538606
rs2570	12p11.23	12	26338905	ITPR2-AS2, ITPR2	3_prime_UTR_variant	NR	5e-08			colorectal cancer, waist-hip ratio	http://purl.obolibrary.org/obo/MONDO_0005575, http://www.ebi.ac.uk/efo/EFO_0004343	40874817
rs6633	12q24.31	12	123261262	CDK2AP1	3_prime_UTR_variant	NR	6e-12			colorectal cancer, waist-hip ratio	http://purl.obolibrary.org/obo/MONDO_0005575, http://www.ebi.ac.uk/efo/EFO_0004343	40874817
rs511674	13q13.3	13	36848378	SMAD9	3_prime_UTR_variant	NR	6e-06	2.155	[NR]	colorectal cancer	http://purl.obolibrary.org/obo/MONDO_0005575	29228715
rs11157780	14q22.1	14	50904412	ABHD12B, PYGL	3_prime_UTR_variant	NR	8e-16	0.0756	unit increase	colorectal cancer	http://purl.obolibrary.org/obo/MONDO_0005575	38872215
rs771043604	14q22.2	14	54425900	CNIH1	3_prime_UTR_variant	NR	3e-06	2.13543	[1.24-3.03] unit increase	colorectal cancer	http://purl.obolibrary.org/obo/MONDO_0005575	38538606
rs10318	15q13.3	15	32733778	GREM1	3_prime_UTR_variant	NR	3e-20	0.0877	unit increase	colorectal cancer	http://purl.obolibrary.org/obo/MONDO_0005575	38872215
rs12593336	15q25.1	15	80199444	CTXND1	3_prime_UTR_variant	NR	5e-06			CXCL12 measurement	http://www.ebi.ac.uk/efo/EFO_0009420	38745123
rs17201864	15q26.1	15	88877743	HAPLN3	3_prime_UTR_variant	NR	2e-08	19.06	[6.86-52.98]	metastasis measurement, disease progression measurement	http://www.ebi.ac.uk/efo/EFO_0007675, http://www.ebi.ac.uk/efo/EFO_0008336	30738427
rs570181059	16q23.3	16	81959268	PLCG2	3_prime_UTR_variant	NR	4e-07	1.41124	[0.87-1.96] unit increase	colorectal cancer	http://purl.obolibrary.org/obo/MONDO_0005575	38538606
rs17663205	18q21.2	18	50798114	MRO	3_prime_UTR_variant	NR	8e-06	0.089	[-0.9694-1.1474]	colorectal cancer	http://purl.obolibrary.org/obo/MONDO_0005575	33976257
rs10948	19p13.2	19	10644229	SLC44A2	3_prime_UTR_variant	NR	3e-09			BMI-adjusted waist-hip ratio, colorectal cancer	http://www.ebi.ac.uk/efo/EFO_0007788, http://purl.obolibrary.org/obo/MONDO_0005575	40874817
rs749274891	20q13.2	20	56366871	FAM210B	3_prime_UTR_variant	NR	5e-07	1.43454	[0.88-1.99] unit increase	colorectal cancer	http://purl.obolibrary.org/obo/MONDO_0005575	38538606
rs13831	20q13.32	20	58900136	GNAS	3_prime_UTR_variant	0.684	2e-08	1.08	[1.05-1.11]	colorectal cancer	http://purl.obolibrary.org/obo/MONDO_0005575	30529582
rs6007600	22q13.31	22	45341600	FAM118A	3_prime_UTR_variant	NR	3e-08			body fat distribution, colorectal cancer	http://www.ebi.ac.uk/efo/EFO_0004341, http://purl.obolibrary.org/obo/MONDO_0005575	40874817

### Sheet: Table S2 All of Us data
All of Us Controlled Tier Dataset v8
Cohort Builder
Group 1	Conditions Code	Malignant Neoplasm of Colon and/or Rectum	Group Count:	4110
AND
Group 2	Ethnicity Code	Hispanic or Latino	Group Count:	112751
AND
Group 3	Short Read WGS	Short Read WGS	Group Count:	414830
Total Count:				453
GWAS enlisted SNPs in Hispanic Population from All of Us
SNP ID	Chromosome no	Chromosome position	Ref Allele	Alt Allele
rs1661281	10	88820573	G	A
rs2570	12	26338905	G	A
rs511674	13	36848378	T	C
rs10318	15	32733778	C	T
rs12593336	15	80199444	G	A
rs570181059	16	81959268	C	G
rs17663205	18	50798114	G	C
rs1912453	1	162851501	A	G
rs12144319	1	54780362	T	C
rs6007600	22	45341600	T	C
rs73089558	2	231049146	C	T
rs13402783	2	85787998	A	G
rs8913	3	42537276	G	A
rs1062196	3	98798169	T	C
rs11552978	3	98798724	G	A
rs72716373	4	140385611	T	C
rs6913634	6	85494245	C	T
rs6900270	6	85504789	C	T
rs72712390	8	127417407	G	A
rs28774977	8	127418562	C	A
rs1075650	9	129176634	T	C
rs117146485	9	135932411	T	C

### Sheet: Table S3 Proxy SNPs
Lead SNP ID	Mapped Gene	Proxy SNP ID	Coord	Alleles	MAF	Distance	D'	R2
rs11552978	DCBLD2	rs75797963	chr3:98799495	(C/T)	0.0303	771	1	1
		rs386499636	chr3:98813935	(C/T)	0.0303	15211	1	1
		rs13083613	chr3:98815535	(A/G)	0.0303	16811	1	1
		rs71311397	chr3:98821063	(G/A)	0.0303	22339	1	1
		rs71625284	chr3:98835993	(C/T)	0.0303	37269	1	1
		rs35239055	chr3:98843029	(G/C)	0.0303	44305	1	1
rs10318	GREM1	rs35330276	chr15:32729889	(G/A)	0.1441	-3889	1	0.9078
		rs2293582	chr15:32718211	(G/A)	0.1455	-15567	0.8346	0.625
		rs56740398	chr15:32717277	(A/T)	0.1542	-16501	0.8329	0.5817
		rs79207432	chr15:32719496	(G/C)	0.1599	-14282	0.8318	0.5553
		rs73376930	chr15:32720301	(A/G)	0.1614	-13477	0.8315	0.5491
		rs2293581	chr15:32718535	(G/A)	0.1715	-15243	0.8295	0.508
rs511674	SMAD9	rs683296	chr13:36848280	(T/C)	0.0159	-98	1	1
		rs1199891	chr13:36848476	(T/G)	0.0159	98	1	1
		rs671860	chr13:36848061	(T/C)	0.0159	-317	1	1
		rs624770	chr13:36851013	(T/A)	0.0144	2635	1	0.9078
		rs58432233	chr13:36862130	(C/G)	0.0144	13752	1	0.9078
		rs17054567	chr13:36848119	(A/G)	0.013	-259	1	0.8158
rs12144319	TTC22	rs60281190	chr1:54783029	(C/A)	0.2997	2667	0.9792	0.9267
		rs386602196	chr1:54783481	(T/C)	0.2853	3119	0.9781	0.8625
		rs2269999	chr1:54787673	(G/A)	0.245	7311	0.9151	0.6135
		rs61029950	chr1:54784232	(T/C)	0.2032	3870	0.9795	0.5525
		rs2270001	chr1:54785779	(C/T)	0.2046	5417	0.9695	0.546
		rs57379998	chr1:54784003	(A/G)	0.2061	3641	0.9596	0.5397
		rs2286202	chr1:54785011	(A/G)	0.2061	4649	0.9596	0.5397
rs8913	VIPR1	rs3829819	chr3:42537017	(G/A)	0.4121	-259	0.9937	0.9025
		rs897	chr3:42536811	(T/C)	0.3775	-465	0.975	0.8998
		rs366995	chr3:42535715	(A/G)	0.4035	-1561	0.9629	0.8783
		rs3202445	chr3:42536843	(T/C)	0.3934	-433	0.9209	0.8379
		rs895	chr3:42536831	(T/C)	0.3948	-445	0.9207	0.8325
		rs11718925	chr3:42533314	(C/T)	0.4957	-3962	0.9634	0.605
		rs16810	chr3:42530237	(T/C)	0.4683	-7039	0.8196	0.4886
rs6007600	FAM118A	rs7285603	chr22:45341600	(T/C)	0.3833	0	1	1
		rs1056322	chr22:45340553	(C/G)	0.3833	-1047	1	1
		rs6007601	chr22:45342606	(A/G)	0.3818	1006	1	0.9939
		rs3747237	chr22:45343973	(A/G)	0.3818	2373	1	0.9939
		rs3747239	chr22:45344245	(A/C)	0.3818	2645	1	0.9939
		rs59999358	chr22:45349348	(T/G)	0.3818	7748	1	0.9939
		rs59664873	chr22:45347361	(G/A)	0.379	5761	1	0.9818

### Sheet: Table S4 Annotated SNPs
SNP ID	Chromosome no	Chromosome position	Strand	Reference Allele	Alternate Allele	GeneName	Biotype	Variant consequence	Role in CRC	PMID
rs12144319	1	54780362	-	T	C	TTC22	protein_coding	3'UTR	Upregulated	www.ncbi.nlm.nih.gov/pubmed/30510241
rs73089558	2	231049146	+	C	T	C2orf72	protein_coding	3'UTR	Upregulated	www.ncbi.nlm.nih.gov/pubmed/38589358
rs895	3	42536831	+	T	C	VIPR1	protein_coding	3'UTR	Downregulated	www.ncbi.nlm.nih.gov/pubmed/38745123
rs897	3	42536811	+	T	C	VIPR1	protein_coding	3'UTR	Downregulated	www.ncbi.nlm.nih.gov/pubmed/38745123
rs8913	3	42537276	+	G	A	VIPR1	protein_coding	3'UTR	Downregulated	www.ncbi.nlm.nih.gov/pubmed/38745123
rs11552978	3	98798724	-	G	A	DCBLD2	protein_coding	3'UTR	Upregulated	www.ncbi.nlm.nih.gov/pubmed/38745123
rs6913634	6	85494245	+	C	T	NT5E	protein_coding	3'UTR	Upregulated	www.ncbi.nlm.nih.gov/pubmed/38745123
rs8311	12	26337157	-	A	C	ITPR2	protein_coding	3'UTR	Downregulated	www.ncbi.nlm.nih.gov/pubmed/40874817
rs511674	13	36848378	-	T	C	SMAD9	protein_coding	3'UTR	Downregulated	www.ncbi.nlm.nih.gov/pubmed/29228715
rs514501	13	36848039	-	G	A	SMAD9	protein_coding	3'UTR	Downregulated	www.ncbi.nlm.nih.gov/pubmed/29228715
rs517297	13	36847706	-	C	T	SMAD9	protein_coding	3'UTR	Downregulated	www.ncbi.nlm.nih.gov/pubmed/29228715
rs518086	13	36847645	-	G	A	SMAD9	protein_coding	3'UTR	Downregulated	www.ncbi.nlm.nih.gov/pubmed/29228715
rs671860	13	36848061	-	T	C	SMAD9	protein_coding	3'UTR	Downregulated	www.ncbi.nlm.nih.gov/pubmed/29228715
rs683296	13	36848280	-	T	C	SMAD9	protein_coding	3'UTR	Downregulated	www.ncbi.nlm.nih.gov/pubmed/29228715
rs17054567	13	36848119	-	A	G	SMAD9	protein_coding	3'UTR	Downregulated	www.ncbi.nlm.nih.gov/pubmed/29228715
rs10318	15	32733778	+	C	T	GREM1	protein_coding	3'UTR	Upregulated	www.ncbi.nlm.nih.gov/pubmed/38872215
rs3747239	22	45344245	-	A	C	SMC1B	protein_coding	3'UTR	Upregulated	www.frontiersin.org/journals/genetics/articles/10.3389/fgene.2021.635863/full

### Sheet: Table S5 SNP-miRNA
DCBLD2	rs11552978
Gene ID	Mirbase ID	Site Type	UTR start	UTR end	context++ score	UTR region	UTR-miRNA pairing	mature miRNA sequence		Gene ID	Mirbase ID	Site Type	UTR start	UTR end	context++ score	UTR region	UTR-miRNA pairing	mature miRNA sequence
Ref	hsa-miR-1255a	7mer-m8	643	649	-0.943	AGUAUAUGGCCUGGUCUCAUCCU	|||||||	UUAGAUGAAAGAAACGAGUAGGA		Alt	hsa-miR-6507-5p	6mer	646	651	-0.217	NNAUAUGGCCUGGUCUCAUUCUUG	||||||	UGUUUCAGGGAGGAUAAGAAG
Ref	hsa-miR-1255b-5p	7mer-m8	643	649	-0.939	AGUAUAUGGCCUGGUCUCAUCCU	|||||||	UUGGUGAAAGAAACGAGUAGGC		Alt	hsa-miR-4696	6mer	648	653	-0.265	NNAUGGCCUGGUCUCAUUCUUGCG	||||||	UCUACUGUCAUAGGCAGAACGU
Ref	hsa-miR-6744-5p	6mer	644	649	-0.288	NNGUAUAUGGCCUGGU--CUCAUCCU	||||| ||||||	UCCGGAGGUGACAGUAGGU
Ref	hsa-miR-1265	6mer	645	650	-0.289	NNUAUAUGGCCUGGUCUCAUCCUU	||||||	UUGUUGUGAACUGGUGUAGGAC
Ref	hsa-miR-211-3p	7mer-m8	647	653	-0.963	UAUGGCCUGGUCUCAUCCUUGCG	||| EE|EEEE	CGUGGGGAAACGA--CAGGGACG
Ref	hsa-miR-6830-5p	6mer	647	652	-0.283	NNUAUGGCCUGGUCUCAUCCUUGC	||||||	CUACAGGUCGGAGGAAGGAACC
Ref	hsa-miR-4708-3p	6mer	648	653	-0.265	NNAUGGCCUGGUCUCAUCCUUGCG	||||||	UAGUCUCUCUACGGCGGAACGA
GREM1	rs10318
Gene ID	Mirbase ID	Site Type	UTR start	UTR end	context++ score	UTR region	UTR-miRNA pairing	mature miRNA sequence		Gene ID	Mirbase ID	Site Type	UTR start	UTR end	context++ score	UTR region	UTR-miRNA pairing	mature miRNA sequence
Ref	hsa-miR-331-5p	7mer-m8	2529	2535	-0.999	UUUGUGGUCUUGAUCAUACCUAU	|||||||	CCUAGGGACCCUGGUAUGGAUC		Alt	hsa-miR-548ao-3p	6mer	2519	2524	-0.33	NNUGGCAAGAUAUUUGUGGUCUUG	||||||	ACGUUUUCAUCAGUGCCAGAAA
Ref	hsa-miR-4678	7mer-1a	2529	2535	-0.756	UUUGUGGUCUUGAUCAUACCUAU	|||| ||||||	AGUAUUCAGACUUGUUAUGGAA
Ref	hsa-miR-633	7mer-1a	2533	2539	-0.646	UGGUCUUGAUCAUACCUAUUAAA	||||||	AAAUAACACCAUCUAUGAUAAUC
Ref	hsa-miR-126-5p	6mer	2540	2545	-0.272	NNGAUCAUACCUAUUAAAAUAAUG	|||| ||||||	GCGCAUGGUUUUCAUUAUUAC
Ref	hsa-miR-4678	7mer-1a	2529	2535	-0.742	UUUGUGGUCUUGAUCAUACCUAU	|||| ||||||	AGUAUUCAGACUUGUUAUGGAA
Ref	hsa-miR-633	7mer-1a	2533	2539	-0.64	UGGUCUUGAUCAUACCUAUUAAA	||||||	AAAUAACACCAUCUAUGAUAAUC
SMC1B	rs3747239
Gene ID	Mirbase ID	Site Type	UTR start	UTR end	context++ score	UTR region	UTR-miRNA pairing	mature miRNA sequence		Gene ID	Mirbase ID	Site Type	UTR start	UTR end	context++ score	UTR region	UTR-miRNA pairing	mature miRNA sequence
Ref	hsa-miR-4760-3p	6mer	306	311	-0.267	NNUGGUUGGAAAAAUUUUGAAUUC	||||||	CCAAAUCUAACUUGUACUUAAA		Alt	hsa-miR-20a-3p	7mer-m8	308	314	-0.91	GUUGGAAAAAUUUUGAAUGCAGC	|||||||	GAAAUUCACGAGUAUUACGUCA
Ref	hsa-miR-4452	7mer-m8	307	313	-0.952	GGUUGGAAAAAUUUUGAAUUCAG	|||||||	UAGUGAAUUCCGGUUCUUAAGUU		Alt	hsa-miR-33a-5p	6mer	308	313	-0.255	NNGUUGGAAAAAUUUUGAAUGCAG	||||||	ACGUUACGUUGAUGUUACGUG
Ref	hsa-miR-183-3p	6mer	308	313	-0.255	NNGUUGGAAAAAUUUUGAAUUCAG	||||||	AAUACCGGGAAGCCAUUAAGUG		Alt	hsa-miR-33b-5p	6mer	308	313	-0.255	NNGUUGGAAAAAUUUUGAAUGCAG	||||||	CGUUACGUUGUCGUUACGUG
Ref	hsa-miR-4680-3p	7mer-m8	308	314	-0.869	GUUGGAAAAAUUUUGAAUUCAGC	|||||||	AUUGUUGAGAAUGUUAAGUCU		Alt	hsa-miR-22-3p	6mer	311	316	-0.313	NNGGAAAAAUUUUGAAUGCAGCUU	||||||	UGUCAAGAAGUUGACCGUCGAA
Ref	hsa-miR-4427	6mer	309	314	-0.28	NNUUGGAAAAAUUUUGAAUUCAGC	||||||	UGAGAAGUCUGAGAUAAGUCU
Ref	hsa-miR-5187-3p	6mer	309	314	-0.294	NNUUGGAAAAAUUUUGAAUUCAGC	|||||| ||||||	GACUCCUUUUCUC---CUAAGUCA
TTC22	rs12144319
Gene ID	Mirbase ID	Site Type	UTR start	UTR end	context++ score	UTR region	UTR-miRNA pairing	mature miRNA sequence		Gene ID	Mirbase ID	Site Type	UTR start	UTR end	context++ score	UTR region	UTR-miRNA pairing	mature miRNA sequence
Ref	hsa-miR-3686	7mer-m8	875	881	-0.768	UCCAAGUAGCUGGGAUUACAGAC	|||||||	AGUAAAUGAAAGAGAAUGUCUA
SMAD9	rs511674
Gene ID	Mirbase ID	Site Type	UTR start	UTR end	context++ score	UTR region	UTR-miRNA pairing	mature miRNA sequence		Gene ID	Mirbase ID	Site Type	UTR start	UTR end	context++ score	UTR region	UTR-miRNA pairing	mature miRNA sequence
Ref	hsa-miR-511-5p	7mer-m8	294	300	-0.869	GGUGUUAGCAGAAUAAAAGACAG	||||| |||||||	ACUGACGUCUCGUUUUCUGUG		Alt	hsa-miR-6882-3p	7mer-m8	296	302	-1.116	UGUUAGCAGAAUAAAAGGCAGCU	||| |||||||	GACGUCCGUUCUCCUC-UCCGUCGU
Ref	hsa-miR-6830-3p	7mer-1a	294	300	-0.62	GGUGUUAGCAGAAUAAAAGACAG	||||||	GACGUUCCCUCUCUUCUUUCUGU		Alt	hsa-miR-22-3p	7mer-m8	297	303	-1.103	GUUAGCAGAAUAAAAGGCAGCUU	|||||||	UGUCAAGAAGUUGACCGUCGAA
Ref	hsa-miR-3120-5p	6mer	296	301	-0.305	NNUGUUAGCAGAAUAAAAGACAGC	||||| ||||||	ACAUGUCGUCCGU--GUCUGUCC
Ref	hsa-miR-626	7mer-m8	296	302	-1.058	UGUUAGCAGAAUAAAAGACAGCU	|||||||	UUCUGUAAAAGUCUGUCGA
Ref	hsa-miR-6876-3p	7mer-m8	296	302	-1.08	UGUUAGCAGAAUAAA-AGACAGCU	||| |||||||	GACUCUUCCUUUUGUGUCUGUCGA
SMAD9	rs683296
Ref	hsa-miR-4671-3p	7mer-1a	390	396	-0.78	AGUCAGGUAUUAGCAGCACUAAA	||||||	UCUGGUUUCUGAUACGUGAUU		Alt	hsa-miR-4671-3p	6mer	390	395	-0.313	NNAGUCAGGUAUUAGCAGCACUAG	||||||	UCUGGUUUCUGAUACGUGAUU
Ref	hsa-miR-3591-5p	7mer-1a	391	397	-0.661	GUCAGGUAUUAGCAGCACUAAAG	|||| ||||||	AGUUUGCGGUAAUAGU-GUGAUUU		Alt	hsa-miR-6080	8mer-1a	390	397	-2.01	AGUCAGGUAUUAGCAGCACUAGA	|||||||	GCCCUUGCGGGCGUGAUCU
										Alt	hsa-miR-1251-5p	6mer	393	398	-0.278	NNCAGGUAUUAGCAGCACUAGAGC	||||||	UCGCGGAAACCGUCGAUCUCA
										Alt	hsa-miR-1301-5p	8mer-1a	393	400	-2.028	CAGGUAUUAGCAGCACUAGAGCA	|||||||	ACGACGCCACGGAUCUCGC
										Alt	hsa-miR-6502-5p	8mer-1a	393	400	-2.017	CAGGUAUUAGCAGCACUAGAGCA	|||||||	CCAGUUGUUAGAAAGAUCUCGA
										Alt	hsa-miR-517-5p	6mer	393	398	-0.3	NNCAGGUAUUAGCAGCACUAGAGC	||||||	UCUGUCACGAAGGUAGAUCUCC
										Alt	hsa-miR-5691	7mer-1a	395	401	-0.697	GGUAUUAGCAGCACUAGAGCAAA	||||||	CGAAAGAGCCUCGAGUCUCGUU
										Alt	hsa-miR-6805-3p	7mer-1a	395	401	-0.697	GGUAUUAGCAGCACUAGAGCAAA	||||||	GACCCCCGCCCCCUCGUCUCGUU
SMAD9	rs17054567
Ref	hsa-miR-5690	6mer	553	558	-0.249	NNAGGUUGACAUACCUAUAGCUGG	||||||	GGAUUAUCUCCAUCAUCGACU		Alt	hsa-miR-3940-3p	7mer-m8	556	562	-1.144	UUGACAUACCUAUAGCCGGGCUC	|||||||	UUCACCCGACCCUAGGCCCGAC
Ref	hsa-miR-4267	6mer	554	559	-0.267	NNGGUUGACAUACCUAUAGCUGGG	||||||	CACGGUGGCUCGACCU
SMAD9	rs671860
										Alt	hsa-miR-4778-3p	7mer-1a	610	616	-0.629	AAACUGUGAUCGGAAAAGAAGAA	||||||	AGUUGAGACGUUUCCUUCUUCU
										Alt	hsa-miR-4659a-3p	8mer-1a	611	618	-1.778	AACUGUGAUCGGAAAAGAAGAAA	|||||||	GCAACGGUACAGAUUCUUCUUU
										Alt	hsa-miR-4659b-3p	8mer-1a	611	618	-1.778	AACUGUGAUCGGAAAAGAAGAAA	|||||||	UCGACGGUACAGAUUCUUCUUU
										Alt	hsa-miR-6875-3p	7mer-1a	612	618	-0.612	ACUGUGAUCGGAAAAGAAGAAAA	||||||	UACCUCGGUCCCGUCCUUCUUA
SMAD9	rs514501
										Alt	hsa-miR-4803	7mer-m8	636	642	-0.8	CUGUGAAGCCAAAAG-UUAUGUUC	||| |||||||	AGUUAGGUGUGAUAAUACAAU
SMAD9	rs517297
Ref	hsa-miR-6888-5p	6mer	964	969	-0.244	NNUUUCCCACGUUCCAGUCUCCUG	||||||	UAGACGGACUCGUAGAGGAA		Alt	hsa-miR-6888-5p	7mer-1a	964	970	-0.688	UUUCCCACGUUCCAGUCUCCUAG	||||||	UAGACGGACUCGUAGAGGAA
Ref	hsa-miR-4433a-3p	6mer	965	970	-0.283	NNUUCCCACGUUCCAGUCUCCUGG	|||||| ||||||	UACAGGGUGGGGG---UGAGGACA		Alt	hsa-miR-4266	6mer	965	970	-0.284	NNUUCCCACGUUCCAGUCUCCUAG	||||||	CCGGUUCCGGAGGAUC
Ref	hsa-miR-4459	6mer	965	970	-0.246	NNUUCCCACGUUCCAG--UCUCCUGG	||| ||||||	GAGGUGGAGGAGGCGGAGGACC		Alt	hsa-miR-5571-3p	8mer-1a	967	974	-1.801	CCCACGUUCCAGUCUCCUAGGAA	|||||||	GUCUCCUCGGAGGAUCCUG
Ref	hsa-miR-6840-3p	8mer-1a	966	973	-1.657	UCCCACGUUCCAGUCUCCUGGGA	|||||||	GUGGGGCGUGUUUCAGGACCCG		Alt	hsa-miR-384	7mer-m8	968	974	-0.808	CCACGUUCCAGUCUCCUAGGAAG	|||||||	AUACUUGUUAAAGAUCCUUA
Ref	hsa-miR-1915-3p	7mer-1a	967	973	-0.661	CCCACGUUCCAGUCUCCUGGGAA	||||||	GGGCGGCGCAGCGGGACCCC		Alt	hsa-miR-7975	7mer-1a	968	974	-0.655	CCACGUUCCAGUCUCCUAGGAAG	||||||	ACCACGGCACUGAUCCUA
Ref	hsa-miR-6764-5p	7mer-1a	967	973	-0.652	CCCACGUUCCAGUCUCCUGGGAA	||||||	GUUGAGACUGGUCUGGGACCCU		Alt	hsa-miR-202-5p	6mer	969	974	-0.254	NNCACGUUCCAGUCUC--CUAGGAAG	||| EEE|E|	GUUUCUUCAUAUACGUAUCCUU
Ref	hsa-miR-4726-3p	7mer-1a	967	973	-0.687	CCCACGUUCCAGUCU---CCUGGGAA	|||| ||||||	ACGCCGGUCUCCCUUGGACCCA		Alt	hsa-miR-3685	6mer	969	974	-0.232	NNCACGUUCCAGUCUC-CUAGGAAG	||| ||||||	UCAGAAGUCCAUCCCAUCCUUU
Ref	hsa-miR-7977	7mer-1a	968	974	-0.511	CCACGUUCCAGUCUCCUGGGAAG	||||||	ACCACGCAACCGACCCUU		Alt	hsa-miR-3667-3p	7mer-m8	970	976	-0.813	ACGUUCCAGUCUCCUAGGAAGGG	||| |||||||	UUUCUGGGUACCUC--UCCUUCCA
VIPR1	rs8913
Gene ID	Mirbase ID	Site Type	UTR start	UTR end	context++ score	UTR region	UTR-miRNA pairing	mature miRNA sequence		Gene ID	Mirbase ID	Site Type	UTR start	UTR end	context++ score	UTR region	UTR-miRNA pairing	mature miRNA sequence
										Alt	hsa-miR-218-5p	7mer-m8	989	995	-0.902	CUGAUAGGAAUGUGAAAGCACAG	|||||||	UGUACCAAUCUAGUUCGUGUU
Ref	hsa-miR-636	6mer	989	994	-0.287	NNCUGAUAGGAAUGUGAAAGCACG	||| ||||||	ACGCCCGCCCUGCUC-GUUCGUGU		Alt	hsa-miR-636	7mer-1a	989	995	-0.709	CUGAUAGGAAUGUGAAAGCACAG	||| ||||||	ACGCCCGCCCUGCUCG-UUCGUGU
Ref	hsa-miR-1973	7mer-1a	991	997	-0.917	GAUAGGAAUGUGAAAGCACGGAC	||||||	AUACGAUGGAAACGUGCCA		Alt	hsa-miR-5008-3p	8mer-1a	990	997	-1.928	UGAUAGGAAUGUGAAAGCACAGA	|||||||	CGCUCCGGGACCCUCGUGUCC
										Alt	hsa-miR-6737-3p	8mer-1a	990	997	-1.923	UGAUAGGAAUGUGAAAGCACAGA	|||| |||||||	GACCCAUCCCCACU---UCGUGUCU
										Alt	hsa-miR-7157-3p	8mer-1a	990	997	-1.907	UGAUAGGAAUGUGAAAGCACAGA	|||||||	UGAGAAGUAGGUCAUCGUGUCU
										Alt	hsa-miR-6889-3p	7mer-1a	991	997	-0.697	GAUAGGAAUGUGAAAGCACAGAC	|||| ||||||	GACCCUUCAUCCC-CGUGUCU
Ref	hsa-miR-5007-5p	6mer	996	1001	-0.295	NNGAAUGUGAAAGCACGGACUCUU	||||||	UUUGGUAUAGUCGGUCUGAGAU		Alt	hsa-miR-5007-5p	7mer-m8	995	1001	-0.919	GGAAUGUGAAAGCACAGACUCUU	|||||||	UUUGGUAUAGUCGGUCUGAGAU
										Alt	hsa-miR-924	6mer	995	1000	-0.287	NNGGAAUGUGAAAGCACAGACUCU	||||||	CGUUCUGUAGUGUUCUGAGA

### Sheet: Table S6 Dropped SNPs
Gene	SNP	Role in CRC	Ref\Alt	miRNA target	Ref C++	Ref MFE	Alt C++	Alt MFE
TTC22	rs12144319	Upregulated	T\C	hsa-miR-3686	−0.768	—	—	—
NT5E	rs6913634	Upregulated	C\T	hsa-miR-642a/b-3p	−0.286	—	−0.978	—
C2orf72	rs73089558	Upregulated	C\T	hsa-miR-5010-5p/1233-5p	−1.927	—	−1.086	—
VIPR1	rs8913	Downregulated	G\A	hsa-miR-5007-5p	−0.295	—	−0.919	—
SMAD9	rs511674	Downregulated	T\C	hsa-miR-6882-3p	—	—	−1.116	—
SMAD9	rs683296	Downregulated	T\C	hsa-miR-4671-3p	−0.780	−20.2	−0.313	−20.7
SMAD9	rs17054567	Downregulated	A\C	hsa-miR-3940-3p	—	—	−1.144	—
SMAD9	rs517297	Downregulated	C\T	hsa-miR-5571-3p	—	—	−1.801	−18.2
ITPR2	rs8311	Downregulated	A\C	No strong site identified	—	—	—	—
